# REECAP: Contrastive learning of retinal aging reveals genetic loci linking morphology to eye disease

**DOI:** 10.1101/2025.11.19.25340555

**Authors:** Liubov Shilova, Daniel Sens, Ayshan Aliyeva, Shubham Chaudhary, Qiaohan Xu, Emmanuelle Salin, Johannes Schiefelbein, Ben Asani, Oana Veronica Amarie, Elida Schneltzer, Ayellet V. Segrè, Julia A. Schnabel, Na Cai, Bjoern M. Eskofier, Francesco Paolo Casale

**Affiliations:** Institute of AI for Health, Helmholtz Zentrum München – German Research Center for Environmental Health, Neuherberg, Germany; Helmholtz Pioneer Campus, Helmholtz Zentrum München – German Research Center for Environmental Health, Neuherberg, Germany; Friedrich-Alexander-Universität Erlangen-Nürnberg, Erlangen, Germany; School of Computation, Information and Technology, Technical University of Munich, Garching, Germany; Department of Ophthalmology, University Hospital, LMU Munich, Munich, Germany; Institute of Experimental Genetics, Helmholtz Zentrum München, Munich, Germany; Department of Ophthalmology, Massachusetts Eye and Ear, Harvard Medical School, Boston, MA, USA; Broad Institute of Harvard and MIT, Cambridge, MA, USA; Institute of Machine Learning in Biomedical Imaging, Helmholtz Zentrum München – German Research Center for Environmental Health, Neuherberg, Germany; School of Biomedical Engineering and Imaging Sciences, King’s College London, London, UK; Department of Biosystems Science and Engineering, ETH Zürich, Basel, Switzerland; Institute of AI in Medicine, LMU Klinikum, Munich, Germany

## Abstract

Deep learning foundation models excel at disease prediction from medical images, yet their potential to bridge tissue morphology with the genetic architecture of disease remains underexplored. Here, we present REECAP (Representation learning for Eye Embedding Contrastive Age Phenotypes), a framework that fine-tunes the RETFound retinal foundation model using a contrastive objective guided by chronological age. Applied to 87,478 fundus images from 52,742 UK Biobank participants, REECAP aligns image representations along the aging axis, yielding multivariate ageing phenotypes for genome-wide association studies (GWAS). GWAS of REECAP embeddings identifies 178 loci, including 27 that colocalize with risk loci of age-related eye diseases, 14 of which remained undetected by conventional disease-label GWAS. By enabling conditional image synthesis, REECAP further links genetic variation to interpretable anatomical changes. Benchmarking against alternative embedding models, we show that REECAP enhances both locus discovery and disease relevance of genetic associations, suggesting that aging-informed tissue embeddings represent a powerful intermediate phenotype to discover and interpret disease loci.
