## Supplementary Dataset 1 for "REECAP: Contrastive learning of retinal aging reveals genetic loci linking morphology to eye disease"

### Sheet: significant_loci
chrom	pos (hg38)	rsids	ref	alt	REECAP P-value	Nearest genes	VEP Ensembl Gene ID	VEP Consequence	VEP BIOTYPE	VEP IMPACT	coloc_FinnGen_diseases	coloc_arterial_density	coloc_haircolor
1	3130147	rs35625823	T	G	4.81294e-11	PRDM16	ENSG00000142611	intron_variant	protein_coding	MODIFIER
1	19647426	rs2854108	A	G	7.96335e-15	MICOS10-NBL1,NBL1	ENSG00000158747	intron_variant	protein_coding	MODIFIER
1	22095338	rs10799733	C	T	8.0909e-10	CDC42	ENSG00000070831	downstream_gene_variant	nonsense_mediated_decay	MODIFIER
1	26170379	rs2232654	A	G	2.40093e-18	ZNF593,ZNF593OS	ENSG00000142684	intron_variant	protein_coding	MODIFIER
1	62401812	rs945170	T	G	5.03628e-09	USP1	-	intergenic_variant	-	MODIFIER
1	87177769	rs912764	C	T	2.70821e-67	RP5-1052I5.2	-	intergenic_variant	-	MODIFIER
1	110094772	rs842024	A	G	1.21656e-11	LINC01397	ENSG00000258673	intron_variant,non_coding_transcript_variant	lncRNA	MODIFIER
1	150367583	rs71578487,rs34258134	G	GTAAC	4.75109e-09	RPRD2	ENSG00000163125	intron_variant	protein_coding	MODIFIER
1	155155273	rs7535292	T	C	1.30862e-09	HMGN2P18	-	intergenic_variant	-	MODIFIER
1	182612022	rs34085461	T	G	6.49259e-09	LINC01686	ENSG00000293719	intron_variant,non_coding_transcript_variant	lncRNA	MODIFIER
1	183400115	rs12145853	G	A	4.33468e-08	NMNAT2	ENSG00000157064	intron_variant	protein_coding	MODIFIER
1	196710325	rs10737680	A	C	4.38806e-28	CFH	ENSG00000000971	intron_variant	protein_coding	MODIFIER	BLINDANDVISIMPAIRMENT,CATARACTSENILE
1	202195709	rs3010090	C	T	2.51805e-08	LGR6	ENSG00000133067	intron_variant	protein_coding	MODIFIER
1	205196194	rs6687271	A	C	8.28345e-65	DSTYK	ENSG00000133059	intron_variant	protein_coding	MODIFIER
1	205211934	rs2369633	T	C	7.45629e-28	DSTYK	ENSG00000133059	upstream_gene_variant	protein_coding	MODIFIER
1	212257414	rs12728266	A	G	2.05894e-09	LINC02608	ENSG00000226251	intron_variant,non_coding_transcript_variant	lncRNA	MODIFIER
2	70187	rs10170011	G	A	2.26203e-16	FAM110C	-	intergenic_variant	-	MODIFIER		yes
2	82808	rs74830186	G	T	9.22799e-13	FAM110C	-	intergenic_variant	-	MODIFIER		yes
2	179581	rs6735974	A	G	2.64327e-08	AC079779.7	ENSG00000300885	intron_variant,non_coding_transcript_variant	lncRNA	MODIFIER		yes
2	249092	rs17713729	A	C	8.49815e-226	SH3YL1	ENSG00000035115	intron_variant	protein_coding	MODIFIER		yes
2	48585689	rs3792237	G	A	6.71833e-10	STON1,STON1-GTF2A1L	ENSG00000243244	intron_variant	protein_coding	MODIFIER		yes
2	55907964	rs78857879	G	A	1.00408e-09	EFEMP1	ENSG00000115380	intron_variant	protein_coding	MODIFIER		yes
2	144693133	rs12997597	C	T	7.88372e-24	TEX41	ENSG00000226674	intron_variant,non_coding_transcript_variant	lncRNA	MODIFIER	CATARACTSENILE	yes
2	172018039	rs111676152	A	G	8.51275e-12	METAP1D	ENSG00000172878	intron_variant,non_coding_transcript_variant	protein_coding_CDS_not_defined	MODIFIER		yes
2	177701185	rs17400325	T	C	3.00696e-09	PDE11A,PDE11A-AS1	ENSG00000128655	missense_variant	protein_coding	MODERATE	MYOPIA	yes
2	207932181	rs2718666	T	C	4.82079e-23	PLEKHM3	ENSG00000178385	intron_variant	protein_coding	MODIFIER		yes
2	217647339	rs11691083	T	C	8.03385e-10	DIRC3	ENSG00000231672	intron_variant,non_coding_transcript_variant	lncRNA	MODIFIER	CATARACTSENILE	yes
2	232520686	rs1550094	G	A	1.34297e-29	PRSS56	ENSG00000237412	missense_variant	protein_coding	MODERATE	MYOPIA	yes
3	25359539	rs150398888	C	A	8.52711e-18	RARB	ENSG00000077092	intron_variant	protein_coding	MODIFIER
3	45772602	rs17279437	G	A	2.98504e-14	SLC6A20	ENSG00000163817	missense_variant	protein_coding	MODERATE
3	45991467	rs2101446	T	C	1.65624e-08	FYCO1	ENSG00000163820	intron_variant,non_coding_transcript_variant	retained_intron	MODIFIER
3	69532608	rs62252569	T	C	2.27655e-13	FRMD4B	ENSG00000114541	intron_variant	protein_coding	MODIFIER
3	77157335	rs111683972	A	ATTG	4.56452e-08	ROBO2	ENSG00000185008	intron_variant	protein_coding	MODIFIER
3	77184027	rs10675042,rs397962257	A	AAAC	7.61296e-23	ROBO2	ENSG00000185008	intron_variant	protein_coding	MODIFIER
3	123351670	rs7613951	C	T	1.03249e-08	ADCY5	ENSG00000173175	intron_variant	protein_coding	MODIFIER
3	181650240	rs538545471,rs113563349,rs386398705	G	GT	4.78204e-29	RP11-4B14.3,SOX2-OT	ENSG00000242808	intron_variant,non_coding_transcript_variant	lncRNA	MODIFIER	CATARACTSENILE
4	1782627	rs35612482	T	C	1.09019e-09	FGFR3	ENSG00000298459	upstream_gene_variant	lncRNA	MODIFIER	CATARACTSENILE
4	80829729	rs72881526	A	G	1.25259e-09	CFAP299	ENSG00000197826	intron_variant	protein_coding	MODIFIER		yes
4	81049102	rs11942256	G	A	1.0475e-09	BMP3	ENSG00000152785	intron_variant	protein_coding	MODIFIER	RETINALDETACH
4	81472215	rs35155352,rs781703544,rs766078448,rs67216049	CGTGA	C	2.90955e-10	RASGEF1B	ENSG00000138670	intron_variant	protein_coding	MODIFIER
4	84141163	rs35179063,rs397779403	T	TA	5.11197e-09	RP11-8L2.1	ENSG00000250546	intron_variant,non_coding_transcript_variant	lncRNA	MODIFIER
5	88419648	rs6884773	A	G	4.33405e-08	LINC02060,TMEM161B-AS1	ENSG00000247828	intron_variant,non_coding_transcript_variant	lncRNA	MODIFIER		yes
5	88540489	rs17421410	A	G	2.72435e-35	LINC00461	ENSG00000245526	intron_variant,non_coding_transcript_variant	lncRNA	MODIFIER	AMD	yes
5	149217278	rs2918278	G	A	6.03964e-09	ABLIM3,AC012613.2,RP11-331K21.1	ENSG00000173210	intron_variant	protein_coding	MODIFIER		yes
5	158572133	rs141519005,rs775882532	A	AAT	4.61685e-20	RP11-32D16.1	ENSG00000254135	intron_variant,non_coding_transcript_variant	lncRNA	MODIFIER	GLAUCOMA
6	392690	rs11308001,rs398000140	CG	C	2.71151e-29	IRF4	ENSG00000137265	intron_variant	protein_coding	MODIFIER
6	469753	rs62390369	T	C	1.07038e-17	RP11-164H16.3	ENSG00000286364	intron_variant,non_coding_transcript_variant	lncRNA	MODIFIER
6	508234	rs4406278	G	T	7.97513e-12	EXOC2	ENSG00000112685	intron_variant	protein_coding	MODIFIER			yes
6	1924986	rs5873821	A	AC	3.46119e-13	GMDS	ENSG00000112699	intron_variant,non_coding_transcript_variant	protein_coding_CDS_not_defined	MODIFIER
6	6901430	rs2326838	G	A	1.43467e-09	RP3-429O6.1	ENSG00000288860	downstream_gene_variant	lncRNA	MODIFIER			yes
6	22097146	rs1034071	T	C	2.88822e-15	CASC15	ENSG00000272168	intron_variant,non_coding_transcript_variant	lncRNA	MODIFIER			yes
6	43857722	rs9394969	G	T	5.00255e-12	RP11-344J7.2	ENSG00000283573	intron_variant,non_coding_transcript_variant	lncRNA	MODIFIER	AMD,MACULADEGEN,RETINALDISOTH		yes
6	72933566	rs7744813	C	A	1.83174e-11	KCNQ5	ENSG00000185760	intron_variant	protein_coding	MODIFIER	MYOPIA		yes
6	126395918	rs1591805	A	G	7.47586e-13	VIM2P	ENSG00000293110	intron_variant,non_coding_transcript_variant	lncRNA	MODIFIER			yes
6	129498893	rs12193446	A	G	5.68882e-24	LAMA2,RP1-69D17.4	ENSG00000196569	intron_variant,non_coding_transcript_variant	retained_intron	MODIFIER	MYOPIA;RETINALDETACH		yes
6	134005147	rs1002559	T	C	7.39483e-21	SLC2A12	ENSG00000146411	intron_variant	protein_coding	MODIFIER			yes
6	149629684	rs10623793,rs10624222	T	TACTC	1.54694e-09	KATNA1	ENSG00000186625	intron_variant	protein_coding	MODIFIER
6	150990351	rs9478890	C	T	1.40249e-21	MTHFD1L	ENSG00000120254	intron_variant	protein_coding	MODIFIER			yes
7	19591040	rs6945983	A	G	6.95961e-28	AC007091.1	ENSG00000223838	intron_variant,non_coding_transcript_variant	lncRNA	MODIFIER
7	28475615	rs177764	G	T	2.46095e-10	CREB5	ENSG00000146592	intron_variant	protein_coding	MODIFIER
7	47787657	rs11760486	C	T	2.76328e-11	PKD1L1	ENSG00000158683	intron_variant	protein_coding	MODIFIER
7	100425685	rs28660238	C	T	2.40277e-09	ZCWPW1	ENSG00000078487	intron_variant	protein_coding	MODIFIER		yes
7	100679589	rs117756744	G	A	3.56768e-25	GIGYF1	ENSG00000172354	downstream_gene_variant	protein_coding	MODIFIER
7	101304744	rs142309161	C	T	1.75603e-16	LNCPRESS1	ENSG00000310379	intron_variant,non_coding_transcript_variant	lncRNA	MODIFIER		yes
8	10982293	rs10089518	C	T	1.30917e-08	XKR6	ENSG00000284927	intron_variant,non_coding_transcript_variant	protein_coding_CDS_not_defined	MODIFIER
8	27757078	rs17477830	A	C	1.59145e-09	CCDC25,RP11-16P20.3	ENSG00000147419	intron_variant	protein_coding	MODIFIER
8	59266162	rs10089517	C	A	3.00641e-08	ENSG10010135999.1	ENSG00000303378	intron_variant,non_coding_transcript_variant	lncRNA	MODIFIER
8	78048633	rs12056371	T	G	4.72634e-09	RP11-91P17.1	-	intergenic_variant	-	MODIFIER
8	81676257	rs204781	T	C	1.8604e-24	IMPA1	ENSG00000133731	missense_variant	protein_coding	MODERATE
8	95031848	rs11781001	G	A	1.5645e-11	NDUFAF6	ENSG00000156170	intron_variant,NMD_transcript_variant	nonsense_mediated_decay	MODIFIER
8	108114507	rs34202872	C	CTTG	7.4763e-45	AURKBP1	-	intergenic_variant	-	MODIFIER
9	12679630	rs10756391	T	C	2.25874e-32	TYRP1	ENSG00000235448	intron_variant,non_coding_transcript_variant	lncRNA	MODIFIER			yes
9	15286388	rs4237138	C	T	3.4479e-23	TTC39B	ENSG00000155158	intron_variant	protein_coding	MODIFIER			yes
9	73978095	rs10781177	C	T	3.2147e-13	RP11-401G5.1	ENSG00000293610	intron_variant,non_coding_transcript_variant	lncRNA	MODIFIER			yes
9	74495129	rs12352310	G	A	1.83833e-23	RORB-AS1	ENSG00000224825	intron_variant,non_coding_transcript_variant	lncRNA	MODIFIER			yes
9	133266456	rs977371848	T	C	1.47059e-09	ABO	ENSG00000175164	intron_variant	protein_coding	MODIFIER
10	48202315	rs11101258	C	T	1.92613e-09	FRMPD2	ENSG00000170324	intron_variant	protein_coding	MODIFIER
10	68244794	rs1900003	A	C	4.5783e-24	LINC02640	ENSG00000233590	upstream_gene_variant	lncRNA	MODIFIER
10	93190051	rs7920484	A	C	2.19593e-12	XRCC6P1	-	intergenic_variant	-	MODIFIER
10	112994312	rs34872471	T	C	1.11468e-09	TCF7L2	ENSG00000148737	intron_variant	protein_coding	MODIFIER	RETINALDISOTH
10	122456049	rs3750846	T	C	2.52284e-16	ARMS2,HTRA1,RP11-436O19__A.6	ENSG00000254636	intron_variant	protein_coding	MODIFIER	AMD,BLINDANDVISIMPAIRMENT,CATARACTSENILE,MACULADEGEN,MODVISIMPBINOC,RETINALDETACH,RETINALDISOTH,RETINOPATHY
11	16207245	rs2168253	T	G	1.58358e-17	SOX6	ENSG00000110693	intron_variant	protein_coding	MODIFIER
11	16987058	rs11024102	T	C	2.23866e-08	PLEKHA7	ENSG00000166689	intron_variant	protein_coding	MODIFIER
11	31600987	rs1232186	C	T	9.60154e-22	ELP4	ENSG00000109911	intron_variant,NMD_transcript_variant	nonsense_mediated_decay	MODIFIER
11	31628436	rs145938182,rs56209298	TACAC	T	3.35871e-11	ELP4,Z83001.1	ENSG00000109911	intron_variant	protein_coding	MODIFIER
11	40127750	rs11606250	G	A	5.21613e-15	LRRC4C	ENSG00000148948	intron_variant	protein_coding	MODIFIER
11	58599088	rs10896795	A	G	9.97962e-09	ZFP91,ZFP91-CNTF	ENSG00000186660	intron_variant	protein_coding	MODIFIER
11	61842278	rs174583	C	T	6.03703e-10	FADS2	ENSG00000134824	intron_variant	protein_coding	MODIFIER
11	69063896	rs72928978	G	A	3.51367e-92	TPCN2	ENSG00000162341	missense_variant,splice_region_variant	protein_coding	MODERATE			yes
11	69072931	rs61746574	G	A	4.39268e-18	RP11-554A11.11,TPCN2	ENSG00000162341	missense_variant,NMD_transcript_variant	nonsense_mediated_decay	MODERATE			yes
11	69117075	rs3018691	C	T	7.24126e-35	RP11-554A11.11,TPCN2	ENSG00000162341	intron_variant	protein_coding	MODIFIER			yes
11	69136775	rs12795112	G	A	2.59108e-08	RP11-554A11.11	ENSG00000162341	downstream_gene_variant	protein_coding	MODIFIER			yes
11	69200682	rs78977588	C	A	9.17869e-13	RP11-554A11.8	ENSG00000301530	intron_variant,non_coding_transcript_variant	lncRNA	MODIFIER			yes
11	88151580	rs747571	T	C	1.07168e-20	RAB38	ENSG00000123892	intron_variant	protein_coding	MODIFIER			yes
11	88403945	rs7939234	T	G	5.75289e-09	GAPDHP70	ENSG00000288018	intron_variant,non_coding_transcript_variant	lncRNA	MODIFIER			yes
11	88719131	rs61904087	G	A	4.38229e-17	GRM5	ENSG00000168959	intron_variant	protein_coding	MODIFIER			yes
11	89204468	rs67422708	A	G	3.36614e-28	TYR	ENSG00000077498	intron_variant	protein_coding	MODIFIER
11	89256881	rs3936623	T	C	4.46309e-45	TYR	ENSG00000077498	intron_variant	protein_coding	MODIFIER
11	89278565	rs147546939	A	G	3.16391e-33	TYR	ENSG00000077498	intron_variant	protein_coding	MODIFIER
11	89287897	rs3900053	T	C	1.13091e-137	TYR	ENSG00000077498	intron_variant	protein_coding	MODIFIER
11	90187017	rs184634023	T	C	9.88944e-10	NAALAD2	ENSG00000285516	intron_variant	protein_coding	MODIFIER
11	111019567	rs317517	T	C	7.25799e-12	RP11-89C3.6	ENSG00000299094	intron_variant,non_coding_transcript_variant	lncRNA	MODIFIER
11	119346923	rs45509899	C	T	1.3598e-10	MFRP	ENSG00000235718	upstream_gene_variant	nonsense_mediated_decay	MODIFIER
11	128822025	rs654169	G	A	1.58519e-08	FLI1	-	intergenic_variant	-	MODIFIER
12	6845700	rs5442	G	A	2.39154e-35	CDCA3,GNB3	ENSG00000111664	missense_variant	protein_coding	MODERATE
12	20509364	rs11381284,rs397724948	A	AT	2.30538e-10	PDE3A	ENSG00000172572	intron_variant	protein_coding	MODIFIER		yes
12	23826857	rs9971729	A	C	3.01998e-13	SOX5	ENSG00000134532	intron_variant	protein_coding	MODIFIER		yes
12	30902623	rs11051150	C	A	1.47806e-09	LINC00941	-	intergenic_variant	-	MODIFIER		yes
12	45772653	rs12319077	A	G	7.97111e-11	ARID2	ENSG00000189079	intron_variant,non_coding_transcript_variant	protein_coding_CDS_not_defined	MODIFIER		yes
12	50744904	rs2280503	A	C	3.73594e-08	DIP2B	ENSG00000200428	downstream_gene_variant	misc_RNA	MODIFIER		yes
12	55819513	rs56108400	G	T	6.46209e-24	ORMDL2,RP11-762I7.5	ENSG00000123353	intron_variant	protein_coding	MODIFIER	MYOPIA	yes
12	95822050	rs1865737	A	C	1.2709e-20	LINC02410,RP11-536G4.2	ENSG00000258343	intron_variant,non_coding_transcript_variant	lncRNA	MODIFIER		yes
12	109607113	rs1541597	G	T	1.758e-10	MVK	-	intergenic_variant	-	MODIFIER		yes
13	20119008	rs8001273	C	T	2.15019e-22	LINC01072	ENSG00000309684	intron_variant,non_coding_transcript_variant	lncRNA	MODIFIER
13	21744714	rs9506727	A	G	2.91889e-09	FGF9	ENSG00000303388	intron_variant,non_coding_transcript_variant	lncRNA	MODIFIER
13	28593337	rs9508078	A	G	2.99698e-15	EIF4A1P7	ENSG00000289569	intron_variant,non_coding_transcript_variant	lncRNA	MODIFIER
13	94493910	rs56372959	G	A	2.38033e-12	DCT	ENSG00000289878	intron_variant,non_coding_transcript_variant	lncRNA	MODIFIER
13	94508667	rs9561585	T	C	4.46266e-38	DCT	ENSG00000289878	intron_variant,non_coding_transcript_variant	lncRNA	MODIFIER
13	99998454	rs9517948	C	T	2.42954e-10	LINC00554	ENSG00000260738	upstream_gene_variant	lncRNA	MODIFIER
14	53947414	rs11623717	A	G	3.85829e-09	MIR5580	ENSG00000295303	upstream_gene_variant	lncRNA	MODIFIER
14	54172444	rs55765131	C	T	2.39057e-14	ATP5F1CP1	ENSG00000297427	intron_variant,non_coding_transcript_variant	lncRNA	MODIFIER
14	54291517	rs77858638	A	G	5.43817e-15	CDKN3	-	intergenic_variant	-	MODIFIER
14	60551163	rs34986135,rs71114112	GTTC	G	2.52286e-45	RP11-1042B17.3	ENSG00000258670	intron_variant,non_coding_transcript_variant	lncRNA	MODIFIER	CATARACTSENILE,GLAUCOMA
14	60583679	rs11844841	C	A	6.42178e-16	RP11-1042B17.1	ENSG00000307639	intron_variant,non_coding_transcript_variant	lncRNA	MODIFIER
14	69067120	rs7144307	T	C	1.24008e-08	DCAF5	ENSG00000139990	intron_variant	protein_coding	MODIFIER	GLAUCOMA
14	74130954	rs138444518	A	ATTAT	3.80994e-38	LIN52	ENSG00000205659	intron_variant	protein_coding	MODIFIER
14	74205693	rs59983890,rs398077871,rs398025689	TA	T	2.63706e-08	LIN52	ENSG00000205659	downstream_gene_variant	protein_coding	MODIFIER
14	74626202	rs8017691	A	C	2.25035e-12	CTD-2207P18.2	-	intergenic_variant	-	MODIFIER
14	92329568	rs4904871	A	G	8.64195e-25	SLC24A4	ENSG00000140090	intron_variant	protein_coding	MODIFIER
15	27662514	rs145155320	G	A	1.9112e-08	RP11-30G8.3	ENSG00000287922	downstream_gene_variant	lncRNA	MODIFIER			yes
15	27726493	rs1107267	G	A	1.01489e-23	OCA2	-	intergenic_variant	-	MODIFIER			yes
15	27752658	rs8029995	C	T	2.38669e-13	OCA2	ENSG00000104044	downstream_gene_variant	protein_coding	MODIFIER			yes
15	27795611	rs17674017	A	G	7.79553e-49	OCA2	ENSG00000104044	intron_variant	protein_coding	MODIFIER
15	27904961	rs57724926	C	T	1.02455e-15	OCA2	ENSG00000277361	intron_variant	protein_coding	MODIFIER
15	27985172	rs1800407	C	T	0	OCA2	ENSG00000277361	missense_variant	protein_coding	MODERATE
15	28015361	rs141394541	AG	A	2.96467e-24	OCA2	ENSG00000277361	intron_variant	protein_coding	MODIFIER
15	28040144	rs34206273	T	C	2.12194e-11	OCA2	ENSG00000277361	intron_variant	protein_coding	MODIFIER
15	28040856	rs12441035	C	T	5.75579e-210	OCA2	ENSG00000277361	intron_variant	protein_coding	MODIFIER
15	28041261	rs144784605	C	CAT	8.07218e-31	OCA2	ENSG00000277361	intron_variant	protein_coding	MODIFIER
15	28112958	rs77854840	G	A	1.06658e-275	HERC2	ENSG00000276802	intron_variant	protein_coding	MODIFIER		yes	yes
15	28126276	rs117007668	G	A	6.61678e-209	HERC2	ENSG00000276802	intron_variant	protein_coding	MODIFIER		yes	yes
15	28134589	rs116886437	C	A	8.56377e-10	HERC2	ENSG00000276802	intron_variant	protein_coding	MODIFIER		yes	yes
15	28143605	rs111446662	C	T	1.62251e-133	HERC2	ENSG00000128731	intron_variant	protein_coding	MODIFIER		yes	yes
15	28273083	rs71467328	C	T	1.73614e-27	HERC2	ENSG00000128731	intron_variant	protein_coding	MODIFIER		yes	yes
15	28788763	rs56166703	G	A	1.8986e-38	RP11-578F21.10	ENSG00000232431	intron_variant,non_coding_transcript_variant	transcribed_unprocessed_pseudogene	MODIFIER
15	34713872	rs634990	T	C	1.79481e-32	GJD2	ENSG00000294065	intron_variant,non_coding_transcript_variant	lncRNA	MODIFIER	MYOPIA	yes	yes
15	39557990	rs72725043	T	C	1.58685e-08	THBS1	-	intergenic_variant	-	MODIFIER		yes	yes
15	48530560	rs545317462	A	AT	2.51606e-09	FBN1	ENSG00000166147	intron_variant,NMD_transcript_variant	nonsense_mediated_decay	MODIFIER
15	74814970	rs12441505	A	C	4.08521e-11	LMAN1L	ENSG00000140506	intron_variant	protein_coding	MODIFIER	CATARACTSENILE	yes	yes
15	78765607	rs4887097	T	C	4.20868e-08	ADAMTS7	ENSG00000136378	intron_variant	protein_coding	MODIFIER			yes
15	79088527	rs3851677	C	T	1.08447e-14	RASGRF1	ENSG00000058335	intron_variant	protein_coding	MODIFIER		yes	yes
15	82603127	rs1259178	T	C	5.58183e-10	CPEB1	ENSG00000277445	intron_variant	protein_coding	MODIFIER			yes
15	89217766	rs2070780	C	T	2.24497e-38	RLBP1	ENSG00000140522	intron_variant	protein_coding	MODIFIER	AMD,MACULADEGEN	yes	yes
16	7409789	rs58514548	C	CT	4.6221e-17	RBFOX1	ENSG00000078328	intron_variant	protein_coding	MODIFIER	CATARACTSENILE
16	77275867	rs75013358	C	T	2.6064e-10	ADAMTS18,RP11-538I12.3	ENSG00000260922	intron_variant,non_coding_transcript_variant	lncRNA	MODIFIER
16	77573192	rs77561412	A	G	5.93966e-10	LINC02131	-	intergenic_variant	-	MODIFIER
16	80498741	rs55863307	A	C	1.14163e-08	RP11-525K10.3	ENSG00000259867	intron_variant,non_coding_transcript_variant	lncRNA	MODIFIER	CATARACTSENILE
16	81216951	rs8055330	T	C	8.06457e-31	PKD1L2	ENSG00000166473	intron_variant	protein_coding_LoF	MODIFIER
17	11503628	rs2908973	C	T	1.24029e-08	SHISA6	ENSG00000188803	intron_variant	protein_coding	MODIFIER
17	19537225	rs894680	G	A	6.25619e-10	SLC47A1	ENSG00000142494	intron_variant	protein_coding	MODIFIER		yes
17	46014520	rs9891103	C	T	4.23143e-08	MAPT	ENSG00000276155	intron_variant	protein_coding	MODIFIER		yes
17	61170123	rs11654354	T	C	7.72246e-11	BCAS3	ENSG00000141376	intron_variant	protein_coding	MODIFIER		yes
17	70722593	rs4793501	C	T	1.41401e-16	RP11-238F2.1	ENSG00000300827	intron_variant,non_coding_transcript_variant	lncRNA	MODIFIER
17	81554540	rs201690672	T	TG	1.31232e-11	FAAP100	ENSG00000185504	upstream_gene_variant	nonsense_mediated_decay	MODIFIER
17	81559795	rs6565597	C	T	5.42097e-118	NPLOC4	ENSG00000182446	intron_variant	protein_coding	MODIFIER	CATARACTSENILE,MYOPIA
17	81653317	rs60243881,rs796958490	CG	C	2.42891e-17	PDE6G	ENSG00000185527	intron_variant,non_coding_transcript_variant	protein_coding_CDS_not_defined	MODIFIER
17	81658115	rs145500522	C	T	1.52487e-11	PDE6G	ENSG00000185527	intron_variant	protein_coding	MODIFIER
17	83094142	rs7223467	G	T	1.78821e-08	METRNL	ENSG00000278759	intron_variant,non_coding_transcript_variant	retained_intron	MODIFIER	CATARACTSENILE
18	55519680	rs72932713	T	C	2.29905e-12	TCF4	ENSG00000196628	intron_variant	protein_coding	MODIFIER	CATARACTSENILE,GLAUCOMA	yes
18	59430692	rs55883608,rs397774609	A	AATCTCACC	1.07017e-09	CCBE1	ENSG00000183287	downstream_gene_variant	nonsense_mediated_decay	MODIFIER		yes
19	1050875	rs12151021	A	G	1.87115e-15	ABCA7	ENSG00000064687	intron_variant,non_coding_transcript_variant	retained_intron	MODIFIER
19	38657463	rs56365761	A	G	7.35313e-15	ACTN4	ENSG00000282844	intron_variant,non_coding_transcript_variant	protein_coding_CDS_not_defined	MODIFIER
19	44908684	rs429358	T	C	1.70399e-08	APOE	ENSG00000130203	missense_variant	protein_coding	MODERATE	AMD,MACULADEGEN,RETINALDISOTH
19	45211321	rs8112823	G	A	6.93863e-10	BLOC1S3,MARK4	ENSG00000007047	intron_variant	protein_coding	MODIFIER
20	14690007	rs71943664,rs528483841	CAT	C	3.86634e-18	MACROD2	ENSG00000172264	intron_variant	protein_coding	MODIFIER
20	59345016	rs7263879	A	C	5.07866e-09	RP4-614C15.2	-	intergenic_variant	-	MODIFIER
21	43364077	rs619484	G	A	1.74296e-16	AP001046.6	ENSG00000237989	intron_variant,non_coding_transcript_variant	lncRNA	MODIFIER			yes
22	45968281	rs9330813	G	A	7.25881e-21	WNT7B	ENSG00000188064	intron_variant	protein_coding	MODIFIER

### Sheet: colocolizing_w_FinnGen_diseases
chrom	pos (hg38)	ref	alt	rsids	REECAP P-value	Nearest genes	Expression Human Eye Transcriptome (https://www.eye-transcriptome.com/index.php)	VEP Consequence	VEP BIOTYPE	coloc_FinnGen_diseases	COLOC PP.H0.abf	COLOC PP.H1.abf	COLOC PP.H2.abf	COLOC PP.H3.abf	COLOC PP.H4.abf
1	196710325	A	C	rs10737680	4.38806e-28	CFH	choroid/RPE , retina, optic nerve	intron_variant	protein_coding	AMD BLINDANDVISIMPAIRMENT CATARACTSENILE	5.40E-31 9.66E-26	3.83E-09 6.73E-4	1.21E-23 3.18E-24	8.31E-02 2.11E-02	9.17E-01 9.78E-01
2	144693133	C	T	rs12997597	7.88372e-24	TEX41	choroid/RPE , retina	intron_variant,non_coding_transcript_variant	lncRNA	CATARACTSENILE	6.56283e-20	0.0363908	6.60724e-20	0.0357091	0.9279
2	177701185	T	C	rs17400325	3.00696e-09	PDE11A,PDE11A-AS1	choroid/RPE	missense_variant	protein_coding	MYOPIA	8.33898e-08	2.91531e-05	4.80444e-06	0.000680346	0.999286
2	217647339	T	C	rs11691083	8.03385e-10	DIRC3	choroid/RPE	intron_variant,non_coding_transcript_variant	lncRNA	CATARACTSENILE	1.85373e-06	0.0197933	5.8893e-06	0.0619649	0.918234
2	232520686	G	A	rs1550094	1.34297e-29	PRSS56	retinoblastoma control	missense_variant	protein_coding	MYOPIA	9.56293e-34	1.38743e-11	1.39615e-25	0.00102663	0.998973
3	181650240	G	GT	rs538545471,rs113563349,rs386398705	4.78204e-29	RP11-4B14.3,SOX2-OT	choroid/RPE, optic nerve	intron_variant,non_coding_transcript_variant	lncRNA	CATARACTSENILE	1.79709e-84	7.28145e-63	2.46803e-25	0	1
4	1782627	T	C	rs35612482	1.09019e-09	FGFR3	optic nerve, gliosis, choroid/RPE, ILM	upstream_gene_variant	lncRNA	CATARACTSENILE	1.41722e-07	0.000122821	4.028e-06	0.00249341	0.99738
4	81049102	G	A	rs11942256	1.0475e-09	BMP3	choroid/RPE	intron_variant	protein_coding	RETINALDETACH	5.30238e-08	0.00040576	1.23391e-05	0.0935175	0.906064
5	158572133	A	AAT	rs141519005,rs775882532	4.61685e-20	RP11-32D16.1		intron_variant,non_coding_transcript_variant	lncRNA	GLAUCOMA	1.9762e-16	0.00288045	2.22115e-15	0.0314092	0.96571
5	88540489	A	G	rs17421410	2.72435e-35	LINC00461	choroid/RPE	intron_variant,non_coding_transcript_variant	lncRNA	AMD	4.90657e-31	0.00742293	1.51637e-30	0.0219698	0.970607
6	129498893	A	G	rs12193446	5.68882e-24	LAMA2,RP1-69D17.4	choroid/RPE, gliosis	intron_variant,non_coding_transcript_variant	retained_intron	MYOPIA RETINALDETACH	5.23E-35 3.49E-22	2.07E-18 1.39E-05	2.52E-20 2.56E-20	6.78E-09 1.60E-05	1.00E+00 9.99970E-01
6	43857722	G	T	rs9394969	5.00255e-12	RP11-344J7.2		intron_variant,non_coding_transcript_variant	lncRNA	MACULADEGEN RETINALDISOTH AMD	6.18E-10 8.36E-10 4.65E-17	3.30E-05 4.45E-05 2.48E-12	1.98E-08 2.03E-08 1.88E-08	5.49E-05 8.06E-05 4.11E-07	9.99912E-01 9.99875E-01 1.00E+00
6	72933566	C	A	rs7744813	1.83174e-11	KCNQ5	choroid/RPE, conjunctiv lymphoma	intron_variant	protein_coding	MYOPIA	1.3693e-08	0.000362385	1.66751e-07	0.00341684	0.996221
10	112994312	T	C	rs34872471	1.11468e-09	TCF7L2	choroid/RPE	intron_variant	protein_coding	RETINALDISOTH	1.48788e-06	0.00159413	5.50046e-06	0.00489974	0.993499
10	122456049	T	C	rs3750846	2.52285e-16	ARMS2,HTRA1,RP11-436O19__A.6		intron_variant	protein_coding	RETINOPATHY BLINDANDVISIMPAIRMENT MACULADEGEN MODVISIMPBINOC RETINALDISOTH AMD CATARACTSENILE RETINALDETACH	3.16E-33 4.82E-25 5.43E-302 1.84E-34 1.84E-212 0.0 2.16E-27 5.10E-16	3.89E-23 5.95E-15 6.70E-292 2.27E-24 2.26E-202 0.00E+00 2.66E-17 6.30E-06	1.58E-12 1.54E-12 1.28E-12 1.37E-12 1.31E-12 1.15E-12 1.47E-12 1.74E-12	1.85E-02 1.80E-02 1.48E-02 1.59E-02 1.52E-02 1.33E-02 1.72E-02 2.05E-02	9.81E-01 9.82E-01 9.85E-01 9.84E-01 9.85E-01 9.87E-01 9.83E-01 9.79E-01
12	55819513	G	T	rs56108400	6.46209e-24	ORMDL2,RP11-762I7.5	retinal macroglia, hyalocytes, ILM, gliosis	intron_variant	protein_coding	MYOPIA	8.80254e-22	2.32932e-05	3.80731e-20	7.51736e-06	0.999969
14	60551163	GTTC	G	rs34986135,rs71114112	2.52286e-45	RP11-1042B17.3		intron_variant,non_coding_transcript_variant	lncRNA	CATARACTSENILE GLAUCOMA	2.17E-42 2.11E-51	3.43E-04 3.34E-13	5.38E-41 5.45E-41	7.52E-03 7.63E-03	9.92E-01 9.92E-01
14	69067120	T	C	rs7144307	1.24008e-08	DCAF5	choroid/RPE, gliosis, hyalocytes, retinal microglia, optic nerve	intron_variant	protein_coding	GLAUCOMA	0.000693305	0.0279576	0.0012016	0.0475322	0.922615
15	34713872	T	C	rs634990	1.79481e-32	GJD2	choroid/RPE	intron_variant,non_coding_transcript_variant	lncRNA	MYOPIA	5.37931e-33	6.7791e-08	3.36246e-27	0.0414157	0.958584
15	74814970	A	C	rs12441505	4.08521e-11	LMAN1L	no expression in healthy retina, but increased in PDR	intron_variant	protein_coding	CATARACTSENILE	4.87003e-08	0.00361824	2.59964e-07	0.0183362	0.978045
15	89217766	C	T	rs2070780	2.24497e-38	RLBP1	ILM, choroid/RPE, retina centre	intron_variant	protein_coding	MACULADEGEN AMD	6.04E-36 1.21E-41	5.79E-05 1.16E-10	5.49E-34 2.83E-34	4.28E-03 1.72E-03	9.96E-01 9.98E-01
16	7409789	C	CT	rs58514548	4.6221e-17	RBFOX1	choroid/RPE, retinoblastoma tumor	intron_variant	protein_coding	CATARACTSENILE	7.66418e-12	0.0335692	2.43763e-12	0.00972014	0.956711
16	80498741	A	C	rs55863307	1.14163e-08	RP11-525K10.3		intron_variant,non_coding_transcript_variant	lncRNA	CATARACTSENILE	8.96279e-08	5.85418e-06	0.000441286	0.0278515	0.971701
17	81559795	C	T	rs6565597	5.42097e-118	NPLOC4	choroid/RPE, hyalocytes, retinal microglia, gliosis	intron_variant	protein_coding	CATARACTSENILE MYOPIA	9.50E-119 8.07E-115	1.57E-08 1.33E-04	6.07E-114 2.29E-113	1.63E-06 2.78E-03	1.00E+00 9.97E-01
17	83094142	G	T	rs7223467	1.78821e-08	METRNL	retinal microglia, hyalocytes, ILM	intron_variant,non_coding_transcript_variant	retained_intron	CATARACTSENILE	2.9948e-05	0.00136494	0.000185651	0.00747046	0.990949
18	55519680	T	C	rs72932713	2.29905e-12	TCF4	choroid/RPE, optic nerve, retina periphery, conj. lymphoma, cornea, keratoconus	intron_variant	protein_coding	CATARACTSENILE GLAUCOMA	2.78E-14 1.49E-11	6.10E-09 3.27E-06	1.09E-08 4.92E-09	1.40E-03 7.97E-05	9.99E-01 1.00E+00
19	44908684	T	C	rs429358	1.70399e-08	APOE	retinal microglia, hyalocytes, ILM	missense_variant	protein_coding	MACULADEGEN RETINALDISOTH AMD	7.54E-11 6.38E-13 1.65E-24	6.94E-08 5.88E-10 1.52E-21	4.73E-05 3.46E-05 3.45E-05	4.27E-02 3.09E-02 3.08E-02	9.57E-01 9.69E-01 9.69E-01

### Sheet: colocolizing_w_arterial_density
chrom	pos (hg38)	rsids	ref	alt	REECAP P-value	Nearest genes	VEP Consequence	VEP BIOTYPE	COLOC trait	COLOC PP.H0.abf	COLOC PP.H1.abf	COLOC PP.H2.abf	COLOC PP.H3.abf	COLOC PP.H4.abf	also coloc with FinnGen disease
2	70187	rs10170011	G	A	2.26203e-16	FAM110C	intergenic_variant	-	retinal_arterial_vascular_density	1.70659e-113	9.27573e-09	7.74904e-108	0.003215	0.996785
2	82808	rs74830186	G	T	9.22799e-13	FAM110C	intergenic_variant	-	retinal_arterial_vascular_density	1.70659e-113	9.27573e-09	7.74904e-108	0.003215	0.996785
2	179581	rs6735974	A	G	2.64327e-08	AC079779.7	intron_variant,non_coding_transcript_variant	lncRNA	retinal_arterial_vascular_density	1.83798e-123	2.20923e-12	1.23053e-114	0.000479561	0.99952
2	249092	rs17713729	A	C	8.49815e-226	SH3YL1	intron_variant	protein_coding	retinal_arterial_vascular_density	2.74808e-241	1.5513e-24	2.24875e-219	0.011706	0.988294
2	48585689	rs3792237	G	A	6.71833e-10	STON1,STON1-GTF2A1L	intron_variant	protein_coding	retinal_arterial_vascular_density	9.52745e-243	1.01196e-25	2.44863e-221	0.000252087	0.999748
2	55907964	rs78857879	G	A	1.00408e-09	EFEMP1	intron_variant	protein_coding	retinal_arterial_vascular_density	1.10942e-242	1.012e-25	2.44872e-221	0.000216503	0.999783
2	144693133	rs12997597	C	T	7.88372e-24	TEX41	intron_variant,non_coding_transcript_variant	lncRNA	retinal_arterial_vascular_density	2.46541e-242	1.01212e-25	2.44901e-221	9.74479e-05	0.999903	CATARACTSENILE
2	172018039	rs111676152	A	G	8.51275e-12	METAP1D	intron_variant,non_coding_transcript_variant	protein_coding_CDS_not_defined	retinal_arterial_vascular_density	2.91525e-242	1.01213e-25	2.44904e-221	8.24137e-05	0.999918
2	177701185	rs17400325	T	C	3.00696e-09	PDE11A,PDE11A-AS1	missense_variant	protein_coding	retinal_arterial_vascular_density	3.01664e-242	1.01214e-25	2.44905e-221	7.96443e-05	0.99992	MYOPIA
2	207932181	rs2718666	T	C	4.82079e-23	PLEKHM3	intron_variant	protein_coding	retinal_arterial_vascular_density	3.50202e-242	1.01215e-25	2.44908e-221	6.8607e-05	0.999931
2	217647339	rs11691083	T	C	8.03385e-10	DIRC3	intron_variant,non_coding_transcript_variant	lncRNA	retinal_arterial_vascular_density	3.67466e-242	1.01215e-25	2.44909e-221	6.53842e-05	0.999935	CATARACTSENILE
2	232520686	rs1550094	G	A	1.34297e-29	PRSS56	missense_variant	protein_coding	retinal_arterial_vascular_density	3.95318e-242	1.01216e-25	2.4491e-221	6.07782e-05	0.999939	MYOPIA
4	80829729	rs72881526	A	G	1.25259e-09	CFAP299	intron_variant	protein_coding	retinal_arterial_vascular_density	0.000255996	0.0288708	0.000883928	0.0996834	0.870306
5	88419648	rs6884773	A	G	4.33405e-08	LINC02060,TMEM161B-AS1	intron_variant,non_coding_transcript_variant	lncRNA	retinal_arterial_vascular_density	5.26159e-22	2.33085e-12	3.7721e-15	1.18556e-05	0.999988
5	88540489	rs17421410	A	G	2.72435e-35	LINC00461	intron_variant,non_coding_transcript_variant	lncRNA	retinal_arterial_vascular_density	2.06284e-48	1.68422e-22	3.04971e-31	2.00499e-05	0.99998	AMD
5	149217278	rs2918278	G	A	6.03964e-09	ABLIM3,AC012613.2,RP11-331K21.1	intron_variant	protein_coding	retinal_arterial_vascular_density	4.00236e-50	1.94054e-23	4.18579e-32	1.74294e-05	0.999983
7	100425685	rs28660238	C	T	2.40277e-09	ZCWPW1	intron_variant	protein_coding	retinal_arterial_vascular_density	1.90859e-64	0.00164899	9.61656e-65	0.000826744	0.997524
7	101304744	rs142309161	C	T	1.75603e-16	LNCPRESS1	intron_variant,non_coding_transcript_variant	lncRNA	retinal_arterial_vascular_density	6.51326e-139	3.33469e-05	4.30177e-139	1.79329e-05	0.999949
12	20509364	rs11381284,rs397724948	A	AT	2.30538e-10	PDE3A	intron_variant	protein_coding	retinal_arterial_vascular_density	2.67589e-30	0.00675146	9.34864e-31	0.00231787	0.990931
12	23826857	rs9971729	A	C	3.01998e-13	SOX5	intron_variant	protein_coding	retinal_arterial_vascular_density	2.67908e-30	0.00588812	9.23422e-31	0.00199847	0.992113
12	30902623	rs11051150	C	A	1.47806e-09	LINC00941	intergenic_variant	-	retinal_arterial_vascular_density	2.68327e-30	0.00435595	1.22922e-30	0.00197851	0.993666
12	45772653	rs12319077	A	G	7.97111e-11	ARID2	intron_variant,non_coding_transcript_variant	protein_coding_CDS_not_defined	retinal_arterial_vascular_density	2.81139e-30	0.00333937	1.18216e-30	0.00139465	0.995266
12	50744904	rs2280503	A	C	3.73594e-08	DIP2B	downstream_gene_variant	misc_RNA	retinal_arterial_vascular_density	3.07697e-30	0.00333942	1.27846e-30	0.00137882	0.995282
12	55819513	rs56108400	G	T	6.46209e-24	ORMDL2,RP11-762I7.5	intron_variant	protein_coding	retinal_arterial_vascular_density	3.3682e-30	0.00333955	1.3586e-30	0.0013391	0.995321	MYOPIA
12	95822050	rs1865737	A	C	1.2709e-20	LINC02410,RP11-536G4.2	intron_variant,non_coding_transcript_variant	lncRNA	retinal_arterial_vascular_density	5.79138e-30	0.00333705	3.63105e-30	0.00208764	0.994575
12	109607113	rs1541597	G	T	1.758e-10	MVK	intergenic_variant	-	retinal_arterial_vascular_density	6.72045e-30	0.00333585	4.9366e-30	0.00244642	0.994218
15	28112958	rs77854840	G	A	1.06658e-275	HERC2	intron_variant	protein_coding	retinal_arterial_vascular_density	3.34464e-301	1.54546e-09	7.77549e-295	0.00293753	0.997062
15	28126276	rs117007668	G	A	6.61678e-209	HERC2	intron_variant	protein_coding	retinal_arterial_vascular_density	9.70015e-302	5.33105e-10	7.55073e-295	0.00349536	0.996505
15	28134589	rs116886437	C	A	8.56377e-10	HERC2	intron_variant	protein_coding	retinal_arterial_vascular_density	9.70015e-302	5.33062e-10	7.55012e-295	0.00349479	0.996505
15	28143605	rs111446662	C	T	1.62251e-133	HERC2	intron_variant	protein_coding	retinal_arterial_vascular_density	2.17776e-302	1.3737e-10	7.91967e-295	0.00434221	0.995658
15	28273083	rs71467328	C	T	1.73614e-27	HERC2	intron_variant	protein_coding	retinal_arterial_vascular_density	1.24936e-302	1.61874e-10	8.94748e-295	0.0109476	0.989052
15	34713872	rs634990	T	C	1.79481e-32	GJD2	intron_variant,non_coding_transcript_variant	lncRNA	retinal_arterial_vascular_density	7.65859e-303	6.59016e-11	4.15993e-295	0.00340733	0.996593	MYOPIA
15	39557990	rs72725043	T	C	1.58685e-08	THBS1	intergenic_variant	-	retinal_arterial_vascular_density	7.67257e-303	4.5035e-11	2.84276e-295	0.00158829	0.998412
15	74814970	rs12441505	A	C	4.08521e-11	LMAN1L	intron_variant	protein_coding	retinal_arterial_vascular_density	8.43729e-303	1.59026e-11	1.00383e-295	0.000180097	0.99982	CATARACTSENILE
15	79088527	rs3851677	C	T	1.08447e-14	RASGRF1	intron_variant	protein_coding	retinal_arterial_vascular_density	9.04346e-303	1.59028e-11	1.00384e-295	0.000168029	0.999832
15	89217766	rs2070780	C	T	2.24497e-38	RLBP1	intron_variant	protein_coding	retinal_arterial_vascular_density	1.08469e-302	1.59033e-11	1.00387e-295	0.0001401	0.99986	MACULADEGEN, AMD
17	19537225	rs894680	G	A	6.25619e-10	SLC47A1	intron_variant	protein_coding	retinal_arterial_vascular_density	3.83158e-06	0.00200907	5.41368e-06	0.00279084	0.995191
17	46014520	rs9891103	C	T	4.23143e-08	MAPT	intron_variant	protein_coding	retinal_arterial_vascular_density	3.49426e-06	0.00155067	8.26577e-06	0.00365472	0.994783
17	61170123	rs11654354	T	C	7.72246e-11	BCAS3	intron_variant	protein_coding	retinal_arterial_vascular_density	3.90894e-06	0.0105314	7.54233e-06	0.0203121	0.969145
18	55519680	rs72932713	T	C	2.29905e-12	TCF4	intron_variant	protein_coding	retinal_arterial_vascular_density	0.00239529	0.0311656	0.00114267	0.0148596	0.950437	CATARACTSENILE, GLAUCOMA
18	59430692	rs55883608,rs397774609	A	AATCTCACC	1.07017e-09	CCBE1	downstream_gene_variant	nonsense_mediated_decay	retinal_arterial_vascular_density	4.78897e-11	1.461e-06	2.91486e-10	1.1577e-06	0.999997

### Sheet: colocolizing_w_hair_color
chrom	pos (hg38)	rsids	ref	alt	REECAP P-value	Nearest genes	VEP Consequence	VEP BIOTYPE	COLOC trait	COLOC PP.H0.abf	COLOC PP.H1.abf	COLOC PP.H2.abf	COLOC PP.H3.abf	COLOC PP.H4.abf	also coloc with FinnGen disease
6	129498893	rs12193446	A	G	5.68882e-24	LAMA2,RP1-69D17.4	intron_variant,non_coding_transcript_variant	retained_intron	Hair_color	1.21295e-309	6.74726e-292	4.88658e-24	4.5984e-12	1	MYOPIA, RETINALDETACH
6	508234	rs4406278	G	T	7.97513e-12	EXOC2	intron_variant	protein_coding	Hair_color	3.2971e-310	6.74726e-291	4.88658e-23	1.69166e-09	1
6	150990351	rs9478890	C	T	1.40249e-21	MTHFD1L	intron_variant	protein_coding	Hair_color	1.39277e-309	6.77395e-292	4.88658e-24	9.36723e-09	1
6	72933566	rs7744813	C	A	1.83174e-11	KCNQ5	intron_variant	protein_coding	Hair_color	7.2402e-310	6.74726e-292	4.88658e-24	7.7037e-12	1	MYOPIA
6	43857722	rs9394969	G	T	5.00255e-12	RP11-344J7.2	intron_variant,non_coding_transcript_variant	lncRNA	Hair_color	4.61426e-310	6.74726e-292	4.88658e-24	1.20878e-11	1	MACULADEGEN, RETINALDISOTH, AMD
6	126395918	rs1591805	A	G	7.47586e-13	VIM2P	intron_variant,non_coding_transcript_variant	lncRNA	Hair_color	1.19122e-309	6.74726e-292	4.88658e-24	4.68229e-12	1
6	134005147	rs1002559	T	C	7.39483e-21	SLC2A12	intron_variant	protein_coding	Hair_color	1.25325e-309	6.77385e-292	4.88658e-24	1.03724e-08	1
6	6901430	rs2326838	G	A	1.43467e-09	RP3-429O6.1	downstream_gene_variant	lncRNA	Hair_color	3.2971e-310	3.23687e-291	2.34425e-23	3.89323e-10	1
6	22097146	rs1034071	T	C	2.88822e-15	CASC15	intron_variant,non_coding_transcript_variant	lncRNA	Hair_color	3.2971e-310	1.04503e-291	7.56847e-24	4.05809e-11	1
9	15286388	rs4237138	C	T	3.4479e-23	TTC39B	intron_variant	protein_coding	Hair_color	8.64052e-58	5.02045e-33	5.78871e-29	0.000296719	0.999703
9	73978095	rs10781177	C	T	3.2147e-13	RP11-401G5.1	intron_variant,non_coding_transcript_variant	lncRNA	Hair_color	1.15054e-57	2.52228e-33	2.90825e-29	5.62452e-05	0.999944
9	12679630	rs10756391	T	C	2.25874e-32	TYRP1	intron_variant,non_coding_transcript_variant	lncRNA	Hair_color	1.63172e-57	5.50281e-33	1.13803e-28	0.000329207	0.999671
9	74495129	rs12352310	G	A	1.83833e-23	RORB-AS1	intron_variant,non_coding_transcript_variant	lncRNA	Hair_color	1.16134e-57	2.52228e-33	2.90825e-29	5.5722e-05	0.999944
11	69072931	rs61746574	G	A	4.39268e-18	RP11-554A11.11,TPCN2	missense_variant,NMD_transcript_variant	nonsense_mediated_decay	Hair_color	0	2.92437e-297	1.25289e-88	1.1301e-05	0.999989
11	69136775	rs12795112	G	A	2.59108e-08	RP11-554A11.11	downstream_gene_variant	protein_coding	Hair_color	0	2.92435e-297	1.67526e-88	1.6995e-05	0.999983
11	69200682	rs78977588	C	A	9.17869e-13	RP11-554A11.8	intron_variant,non_coding_transcript_variant	lncRNA	Hair_color	0	2.92435e-297	1.67526e-88	1.6978e-05	0.999983
11	88719131	rs61904087	G	A	4.38229e-17	GRM5	intron_variant	protein_coding	Hair_color	0	2.92436e-297	1.67527e-88	1.30391e-05	0.999987
11	88151580	rs747571	T	C	1.07168e-20	RAB38	intron_variant	protein_coding	Hair_color	0	2.92436e-297	1.67527e-88	1.31415e-05	0.999987
11	88403945	rs7939234	T	G	5.75289e-09	GAPDHP70	intron_variant,non_coding_transcript_variant	lncRNA	Hair_color	0	2.92436e-297	1.67527e-88	1.30871e-05	0.999987
11	69117075	rs3018691	C	T	7.24126e-35	RP11-554A11.11,TPCN2	intron_variant	protein_coding	Hair_color	0	2.92435e-297	1.67526e-88	1.70005e-05	0.999983
11	69063896	rs72928978	G	A	3.51367e-92	TPCN2	missense_variant,splice_region_variant	protein_coding	Hair_color	0	2.91671e-297	1.62127e-86	5.63618e-06	0.999994
15	27726493	rs1107267	G	A	1.01489e-23	OCA2	intergenic_variant	-	Hair_color	1.64475e-35	5.53919e-31	3.02722e-08	0.000458833	0.999541
15	27662514	rs145155320	G	A	1.9112e-08	RP11-30G8.3	downstream_gene_variant	lncRNA	Hair_color	1.64474e-35	5.57949e-31	3.05465e-08	0.000465353	0.999535
15	27752658	rs8029995	C	T	2.38669e-13	OCA2	downstream_gene_variant	protein_coding	Hair_color	6.6434e-61	1.86713e-44	1.99005e-20	1.89085e-06	0.999998
15	82603127	rs1259178	T	C	5.58183e-10	CPEB1	intron_variant	protein_coding	Hair_color	0	3.00129e-297	1.62023e-295	0.00021513	0.999785
15	89217766	rs2070780	C	T	2.24497e-38	RLBP1	intron_variant	protein_coding	Hair_color	0	3.00137e-297	1.62027e-295	0.000191494	0.999809	MACULADEGEN, AMD
15	78765607	rs4887097	T	C	4.20868e-08	ADAMTS7	intron_variant	protein_coding	Hair_color	0	3.00125e-297	1.6202e-295	0.00023111	0.999769
15	34713872	rs634990	T	C	1.79481e-32	GJD2	intron_variant,non_coding_transcript_variant	lncRNA	Hair_color	0	1.10489e-296	5.96467e-295	0.00410728	0.995893	MYOPIA
15	28112958	rs77854840	G	A	1.06658e-275	HERC2	intron_variant	protein_coding	Hair_color	0	2.49926e-296	1.15466e-294	0.00388496	0.996115
15	74814970	rs12441505	A	C	4.08521e-11	LMAN1L	intron_variant	protein_coding	Hair_color	0	3.0012e-297	1.62018e-295	0.000247008	0.999753	CATARACTSENILE
15	28273083	rs71467328	C	T	1.73614e-27	HERC2	intron_variant	protein_coding	Hair_color	0	2.16658e-296	1.25283e-294	0.0123786	0.987621
15	79088527	rs3851677	C	T	1.08447e-14	RASGRF1	intron_variant	protein_coding	Hair_color	0	3.00125e-297	1.62021e-295	0.000229568	0.99977
15	28126276	rs117007668	G	A	6.61678e-209	HERC2	intron_variant	protein_coding	Hair_color	0	2.42504e-296	1.10803e-294	0.00436575	0.995634
15	28143605	rs111446662	C	T	1.62251e-133	HERC2	intron_variant	protein_coding	Hair_color	0	2.37108e-296	1.07451e-294	0.00485496	0.995145
15	39557990	rs72725043	T	C	1.58685e-08	THBS1	intergenic_variant	-	Hair_color	0	7.58651e-297	4.09553e-295	0.0019322	0.998068
15	28134589	rs116886437	C	A	8.56377e-10	HERC2	intron_variant	protein_coding	Hair_color	0	2.42487e-296	1.10795e-294	0.00436513	0.995635
21	43364077	rs619484	G	A	1.74296e-16	AP001046.6	intron_variant,non_coding_transcript_variant	lncRNA	Hair_color	6.36625e-22	2.72971e-13	1.47163e-13	4.94699e-05	0.999951
