## Supplementary Dataset 2 for "REECAP: Contrastive learning of retinal aging reveals genetic loci linking morphology to eye disease"

### Sheet: REECAP
Gene Set	N genes	Beta	Beta STD	SE	P	Pbon
REACTOME_MELANIN_BIOSYNTHESIS	2	4.3068	0.0717	0.78942	2.5355e-08	0.000403474
FUNG_IL2_SIGNALING_2	3	3.2053	0.06535	0.64415	3.3343e-07	0.00530554
FUNG_IL2_TARGETS_WITH_STAT5_BINDING_SITES_T1	3	3.2053	0.06535	0.64415	3.3343e-07	0.00530554
GOMF_OXIDOREDUCTASE_ACTIVITY_ACTING_ON_PAIRED_DONORS_WITH_INCORPORATION_OR_REDUCTION_OF_MOLECULAR_OXYGEN_ANOTHER_COMPOUND_AS_ONE_DONOR_AND_INCORPORATION_OF_ONE_ATOM_OF_OXYGEN	3	3.0351	0.06188	0.64504	1.2956e-06	0.020613
GOBP_DNA_CATABOLIC_PROCESS_EXONUCLEOLYTIC	3	6.6989	0.13658	1.4439	1.7815e-06	0.0283419
GOBP_POSITIVE_REGULATION_OF_LONG_TERM_NEURONAL_SYNAPTIC_PLASTICITY	4	2.643	0.062219	0.60254	5.8559e-06	0.0931557
GOMF_AXON_GUIDANCE_RECEPTOR_ACTIVITY	6	1.9582	0.056451	0.46642	1.3627e-05	0.216765
CAFFAREL_RESPONSE_TO_THC_UP	12	1.3429	0.054725	0.33557	3.1787e-05	0.505604
GOBP_CELLULAR_RESPONSE_TO_INTERFERON_BETA	6	1.5196	0.043805	0.38981	4.8974e-05	0.778931
GOBP_POSITIVE_REGULATION_OF_RECEPTOR_CATABOLIC_PROCESS	4	1.8854	0.044384	0.485	5.1194e-05	0.814189

### Sheet: RETFound
Gene Set	N genes	Beta	Beta STD	SE	P	Pbon
GOBP_DNA_CATABOLIC_PROCESS_EXONUCLEOLYTIC	3	7.8742	0.16054	1.4582	3.4606e-08	0.000550685
GOMF_OXIDOREDUCTASE_ACTIVITY_ACTING_ON_PAIRED_DONORS_WITH_INCORPORATION_OR_REDUCTION_OF_MOLECULAR_OXYGEN_ANOTHER_COMPOUND_AS_ONE_DONOR_AND_INCORPORATION_OF_ONE_ATOM_OF_OXYGEN	3	3.4799	0.070949	0.65154	4.7873e-08	0.000761755
REACTOME_MELANIN_BIOSYNTHESIS	2	4.2411	0.070607	0.79787	5.5039e-08	0.000875726
GOMF_ARRESTIN_FAMILY_PROTEIN_BINDING	2	2.6553	0.044205	0.6204	9.4918e-06	0.151015
GOBP_POSITIVE_REGULATION_OF_LONG_TERM_NEURONAL_SYNAPTIC_PLASTICITY	4	2.5679	0.060451	0.60899	1.2577e-05	0.200087
CAFFAREL_RESPONSE_TO_THC_UP	12	1.378	0.056155	0.33911	2.4467e-05	0.389221
GOBP_REGULATION_OF_RECEPTOR_CATABOLIC_PROCESS	7	1.6328	0.050837	0.41087	3.5745e-05	0.568596
SHAFFER_IRF4_MULTIPLE_MYELOMA_PROGRAM	11	1.366	0.053299	0.34664	4.1085e-05	0.653498
GOBP_DEPHOSPHORYLATION_OF_RNA_POLYMERASE_II_C_TERMINAL_DOMAIN	2	2.5984	0.043259	0.66626	4.8599e-05	0.772967
GOMF_AXON_GUIDANCE_RECEPTOR_ACTIVITY	6	1.8322	0.052818	0.47145	5.1424e-05	0.817847

### Sheet: transferGWAS
Gene Set	N genes	Beta	Beta STD	SE	P	Pbon
GOBP_DNA_CATABOLIC_PROCESS_EXONUCLEOLYTIC	3	7.6292	0.15877	1.3818	1.7566e-08	0.000277455
GOMF_AXON_GUIDANCE_RECEPTOR_ACTIVITY	6	2.0277	0.059664	0.44662	2.8675e-06	0.0452893
SEMBA_FHIT_TARGETS_UP	3	2.6543	0.055237	0.61793	8.8585e-06	0.139902
SHAFFER_IRF4_MULTIPLE_MYELOMA_PROGRAM	11	1.3815	0.05502	0.32848	1.3203e-05	0.208502
REACTOME_MELANIN_BIOSYNTHESIS	2	2.981	0.050657	0.75697	4.1543e-05	0.656006
HENDRICKS_SMARCA4_TARGETS_UP	29	0.8564	0.055307	0.22084	5.3262e-05	0.841007
GOBP_EXTRACELLULAR_MATRIX_CONSTITUENT_SECRETION	5	1.9488	0.05235	0.51853	8.636e-05	1
GOBP_INTERMEDIATE_FILAMENT_BUNDLE_ASSEMBLY	3	2.2096	0.045983	0.60582	0.00013367	1
WHITE_NEUROBLASTOMA_WITH_1P36.3_DELETION	8	1.8283	0.06211	0.50397	0.00014417	1
GOBP_L_LYSINE_TRANSPORT	4	1.5766	0.037882	0.43681	0.00015483	1
